# Kleine Levin syndrome is associated with birth difficulties and genetic variants in the TRANK1 gene loci

**DOI:** 10.1101/2021.01.08.20249006

**Authors:** Aditya Ambati, Ryan Hillary, Smaranda Leu-Semenescu, Hanna M. Ollila, Ling Lin, Emmanuel During, Neal Farber, Thomas J Rico, Juliette Faraco, Eileen Leary, Andrea Goldstein-Piekarski, Yu-Shu Huang, Fang Han, Yakov Sivan, Michel Lecendreux, Pauline Dodet, Makoto Honda, Natan Gadoth, Sona Nevsimalova, Fabio Pizza, Takashi Kanbayashi, Rosa Peraita Adrados, Guy Leschziner, Rosa Hasan, Francesca Canellas, Kazuhiko Kume, Makrina Daniilidou, Patrice Bourgin, David Rye, José L Vicario, Birgit Högl, Seung Chul Hong, Guiseppe Plazzi, Geert Mayer, Anne Marie Landtblom, Yves Dauvilliers, Isabelle Arnulf, Emmanuel Mignot

**Affiliations:** Stanford University Center for Sleep Sciences and Medicine, Department of Psychiatry and Behavioral Sciences. 3165 Porter Drive, Palo Alto, CA 94304, USA; Sleep Disorders Unit (Department “R3S”), Pitié-Salpêtrière Hospital, APHP, National Reference Center for Narcolepsy, Idiopathic Hypersomnia and Kleine–Levin Syndrome, Sorbonne University, IHU@ICM, INSERM, CNRS UMR7225, MOV’IT team, F-75013 Paris, France; Institute for Molecular Medicine Finland, HiLIFE, University of Helsinki, Helsinki, Finland; Kleine-Levin Syndrome Foundation, Boston, MA, USA; Department of Child Psychiatry and Sleep Center, Chang Gung Memorial Hospital and University, Taoyuan, Taiwan; Department of Pulmonary Medicine, the Peking University People’s Hospital, Beijing, China; Safra Children’s Hospital, Sheba Medical Center, Tel Aviv University, Sackler Faculty of Medicine, Tel Aviv, Israel; Pediatric Sleep Center and National Reference Center for Narcolepsy and Idiopathic Hypersomnia Hospital Robert Debre, Paris, France; Tokyo Metropolitan Institute of Medical Science, Sleep Disorders project, Tokyo, Japan; Dept Neurology, Maynei Hayeshua Medical Center, Bnei Barak, and Sackler Faculty of Medicine, Tel-Aviv University, Israel; Department of Neurology, Charles University, 1st Faculty of Medicine and General Teaching Hospital, Prague, Czech Republic; Department of Biomedical and Neuromotor Sciences, University of Bologna and IRCCS Institute of Neurological Sciences, Bologna, Italy; Akita University, Department of Neuropsychiatry, Akita-City, Akita, 010-8543, Japan; Sleep and Epilepsy Unit – Clinical Neurophysiology Service, University General Hospital Gregorio Marañón, Research Institute Gregorio Marañón. University Complutense of Madrid, Spain; Sleep Disorders Centre, Guy’s Hospital, London SE1 9RT, England; Institute of Psychiatry, Hospital das Clinicas, Faculty of Medicine, University of Sao Paulo. Dr Ovidio Pires de Campos n. 785, 05403-010, Brazil; Department of Psychiatry, Hospital Universitari Son Espases, Palma de Mallorca, Health Research Institute of the Balearic Islands (IdISBa), Spain; Department of Neuropharmacology, Graduate School of Pharmaceutical Sciences, Nagoya, Japan; Division of Neurology, Department of Clinical and Experimental Medicine, University of Linköping, Linköping, Sweden/Department of Neuroscience/Neurology, Uppsala University, Uppsala, Sweden; Sleep disorders Center-CIRCSom, CHU Strasbourg & CNRS - Institute for Cellular and Integrative Neurosciences, University of Strasbourg; Emory Program in Sleep, Brain Health Center, Atlanta, GA USA; JLV Histocompatibility, Blood Center of the Community of Madrid, Madrid, Spain; Department of Neurology, Innsbruck Medical University, Austria; Department of Neuropsychiatry, St. Vincent’s Hospital, Catholic University of Korea, College of Medicine, Seoul, Korea; Hephata Klinik, Schimmelpfengstr. 6, 34613 Schwalmstadt, Germany; Philipps Universität Marburg, Baldinger Str., 35043 Marburg, Germany; Centre de référence nationale narcolepsie et hypersomnies rares, 34295 Montpellier cedex 5, France; Unité des troubles du sommeil et de l’éveil, hôpital Gui-De-Chauliac, 80, avenue Augustin-Fliche, 34295 Montpellier cedex 5, France; Inserm U1061, 34295 Montpellier, France

**Keywords:** Kleine-Levin Syndrome, KLS, Bipolar disorder, Schizophrenia, TRANK1, Birth Difficulties

## Abstract

Kleine-Levin Syndrome (KLS) is a rare disorder characterized by severe episodic hypersomnia, with cognitive impairment accompanied by apathy or disinhibition. Pathophysiology is unknown, although imaging studies indicate decreased activity in hypothalamic/thalamic areas during episodes. Familial occurrence is increased, and risk is associated with reports of a difficult birth. We conducted a worldwide case-control genome wide association study in 673 KLS cases collected over 14 years, and ethnically matched 15,341 control individuals. We found a strong genome-wide significant association (OR=1.48,rs71947865,p=8.6×10^−9^) with 20 single nucleotide polymorphisms encompassing a 35kb region located in the 3’ region of *TRANK1* gene, previously associated with bipolar disorder and schizophrenia. Strikingly, KLS cases with *TRANK1* rs71947865 variant had significantly increased reports of a difficult birth. As perinatal outcomes have dramatically improved over the last 40 years, we further stratified our sample by birth years and found that recent cases had a significantly reduced *TRANK1* rs71947865 association. While the*TRANK1* rs71947865 association did not replicate in the entire follow-up sample of 171 KLS cases, the TRANK1 rs71947865 was significantly associated with KLS in the subset follow-up sample of 59 KLS cases who reported birth difficulties (OR=1.54;p=0.01). Genetic liability of KLS as explained by polygenic risk scores was increased (pseudo r^2^=0.15;p<2.0×10^−22^ at p=0.5 threshold) in the follow-up sample. Pathway analysis of genetic associations identified enrichment of circadian regulation pathway genes in KLS cases. Our results suggest links between KLS, behavioral rhythmicity, and bipolar disorder, and indicates that the *TRANK1* polymorphisms in conjunction with reported birth difficulties may predispose to KLS.

**Significance Statement:** Genetic markers in *TRANK1* gene and its vicinity have been weakly associated with bipolar disorder and schizophrenia (10% increased risk). We found that the same polymorphisms are associated with Kleine-Levin Syndrome (50% increased risk), a rare sleep disorder characterized by recurrent episodes of severe hypersomnia and cognitive abnormalities. Response to lithium treatment are suggestive of a pathophysiological overlap between KLS and bipolar disorder. The study also shows that variants in the *TRANK1* gene region may predispose to KLS when patients have had a difficult birth, suggesting that *TRANK1* gene region modulate newborns’ response to brain injury, with consequences for mental and neurological health in adulthood. Another possibility may be that the polymorphism impact birth and KLS.
