## Supplementary material for "Kleine Levin syndrome is associated with birth difficulties and genetic variants in the TRANK1 gene loci": Dataset S1

### Sheet: Dataset S1
Dataset S1: The total cohort used in the analysis split by sub-cohort and genotyping array used grouped by KLS cases and controls.
cohort	sub-cohort	KLS	Affy 500k	Axiom CHB	UCSF Array	PMRA Array	Total Subjects
Discovery	Ashkenazi	Controls	183				183
Discovery	EUR 2	Controls			2109		2109
Discovery	CHB	Controls		1375	1748		3123
Discovery	EUR 3	Controls				278	278
Discovery	EUR 1	Controls			6986		6986
Discovery	LATINO	Controls			1980		1980
Discovery	Non-Ashkenazi	Controls	676		4		680
Replication	Mixed	Controls			1642	314	1956
Total							17295
KLS Cases
Discovery	Ashkenazi	Cases	41				41
Discovery	EUR 2	Cases			52		52
Discovery	CHB	Cases		82	42	12	136
Discovery	EUR 3	Cases			6	21	27
Discovery	EUR 1	Cases			220		220
Discovery	LATINO	Cases			16		16
Discovery	Non-Ashkenazi	Cases	181				181
Replication	Mixed	Cases				171	171
Total							844
For corresponding PCA plots, see Supplementary Figure 1.
