## Supplementary material for "Kleine Levin syndrome is associated with birth difficulties and genetic variants in the TRANK1 gene loci": Dataset S3

### Sheet: Dataset S3
Dataset S3: TRANK1 region SNPs correlation in schizophrenia and bi-polar disorder GWAS studies. * indicates Genome wide significant (p<5e-8). PGC is Psychiatric Genomics Consortium
Study	year	PIMD	pathology	cases	controls	cases ethnicity	OR	P value	SNP	r2 with rs71947865 (rs71947865) Caucasians	r2 with rs71947865 (rs71947865) in Asians	note
Mullins et al.	2020	https://www.medrxiv.org/content/10.1101/2020.09.17.20187054v1	BD	41917	371549	Europeans, PGC1, PGC2, PGC3	1.08	6.6x10-19	rs9834970	0.42	0.05
Ikeda et al.	2019	30285260	SCZ	6011	61887	Japan	0.98	0.564	rs3732386*	1	1
Ikeda et al.	2019	30285260	SCZ	6011	61887	Japan +PGC	1.08	4x10-11	rs3732386*	1	1	*GWAS significant Combined signal with PGC
Lam et al.	2019	31740837	SCZ	22778	35362	China, China, Hong Kong SAR, Japan, Republic of Korea, Indonesia, Singapore, Taiwan	0.95	0.249	rs3732386*	1	1
Lam et al.	2019	31740837	SCZ	56418	78818	China, China, Hong Kong SAR, Japan, Republic of Korea, Indonesia, Singapore, Taiwan +PGC	1.07	3 x 10-11	rs3732386*	1	1	*GWAS significant Combined signal with PGC
Stahl et al.	2019	31043756	Bipolar1+2	29764	169118	PGC1, PGC2	0.93	6 × 10−12	rs9834970	0.42	0.05	4 x 10-14 in BP1
Li et al.	2017	28991256	SCZ	12083	24097	Chinese	1.03	0.581	rs3732386*	1	1	*GWAS significant Combined signal with PGC
Li et al.	2017	28991256	SCZ	49072	137172	Chinese+PGC2	1.08	3x10-12	rs3732386*	1	1	*GWAS significant Combined signal with PGC
Hou et al.	2016	27329760	Bipolar 1+2	9,784	30471	United states, Sweden	0.88	5 × 10 − 10	rs9834970	0.42	0.05
Mühleisen et al.	2014	24618891	Bipolar1+2	9747	14278	Europeans, PGC1	1.13	2 × 10 − 8	rs6550435	1	1
Ruderfer et al.	2014	24280982	SCZ+bipolar	7129 SCZ, 9252 BP	19,423	PGC, Europe	0.91	1x 10-10	rs9834970	0.42	0.05	no evidence for heterogenity with SCZ plus BP
Schizophrenia Working Group of the Psychiatric Genomics Consortium.	2014	25056061	SCZ	34241 (plus 1235 trio)	45604	PGC, European, East Asians	1.09	1x10-13	rs75968099*	0.89	0.84	*GWAS significant Combined signal with PGC
Chen et al.	2011	22182935	Bipolar1+2	18 688	10 915	PGC, welcome trust, East Asians	0.85	2x10-11	rs9834970	0.42	0.05
Secolin et al.	2010	20414141	Bipolar1	96 (71 families)	315	Brazil, family based	2.64	P(corrected)=0.0025	rs9834970	0.42	0.05
