## Supplementary material for "Kleine Levin syndrome is associated with birth difficulties and genetic variants in the TRANK1 gene loci": Dataset S4

### Sheet: Sheet1
Dataset S4: TRANK1 deletion (rs71947865) and its univariate association with KLS clinical variables. We used 2 linear additive models Model1- the additively coded minor allele genotype was fit as a function of the clinical variable, Model2 – was similar to model1 except for including ethnicity, Gender and missing data proportion. A Fisher’s exact test of allelic counts was further performed for c…
Clinicalvar	Categories	Model 1		Model 2		Fisher's exact test		Allele A (n=235)	Allele AB (n=276)	Alelle B (n=81)
		P-value	Beta	P-value	Beta	P-value	Allelic OR
Personal history of birth difficulties	Personal history, %	0.00217	0.506	0.0147	0.419	0.0021	1.66	14.8 % (27/183)	21.9 % (48/219)	32.4 % (22/68)
Personal history of birth difficulties or developmental delay	Personal history, %	0.00246	0.465	0.0148	0.389	0.00268	1.58	19.1 % (36/188)	25.7 % (58/226)	38.2 % (26/68)
Severe cognitive symptoms during episodes	Symptoms during episodes, %	0.011	0.825	0.0505	0.653	0.00894	2.24	90.4 % (179/198)	96.3 % (233/242)	97.1 % (67/69)
1st episode duration, d	General characteristics of KLS	0.0271	3.46	0.0512	3.13			11.51 ± 0.86 (204)	16.13 ± 1.87 (241)	17.64 ± 3.76 (72)
Age of KLS onset, y	General characteristics of KLS	0.0347	0.627	0.0476	0.6			14.83 ± 0.32 (210)	15.6 ± 0.29 (249)	15.99 ± 0.56 (72)
KLS	Family history, %	0.0427	0.271	0.614	-0.0747	0.0484	1.31	46.6 % (97/208)	61.7 % (145/235)	53.1 % (34/64)
Behavioral disinhibition	Symptoms during episodes, %	0.0453	0.289	0.287	0.159	0.0475	1.34	60.7 % (116/191)	72.4 % (163/225)	69.6 % (48/69)
Altered speech during episodes	Symptoms during episodes, %	0.0464	0.45	0.227	0.308	0.0476	1.55	84.6 % (165/195)	90.8 % (207/228)	91.8 % (56/61)
Depression	Symptoms during episodes, %	0.0585	0.268	0.542	0.0907	0.0605	1.31	58.2 % (113/194)	73.5 % (169/230)	63.8 % (44/69)
Abnormal behavior	Symptoms during episodes, %	0.0707	0.364	0.978	0.00604	0.0859	1.43	82.6 % (166/201)	89.7 % (217/242)	88.4 % (61/69)
Sleep time during episodes (h)	Symptoms during episodes, %	0.0831	0.375	0.107	0.348			18.01 ± 0.23 (170)	18.43 ± 0.23 (216)	18.74 ± 0.34 (68)
Attention deficit hyperactivity disorder	Personal history, %	0.0922	0.682	0.137	0.62	0.103	1.95	1.1 % (2/189)	3.4 % (8/238)	4.3 % (3/69)
Gender, male %	General characteristics of KLS	0.0944	-0.216	1	7.87e-11	0.104	0.806	72.1 % (168/233)	67 % (183/273)	63 % (51/81)
Obsessive compulsive disorder	Personal history, %	0.143	0.809	0.202	0.717	0.167	2.2	0.5 % (1/188)	1.7 % (4/238)	2.9 % (2/69)
Hallucinations or delusions	Symptoms during episodes, %	0.163	0.209	0.166	0.21	0.181	1.23	30.1 % (47/156)	38.1 % (77/202)	37.7 % (23/61)
Depression	Asymptomatic periods, %	0.228	0.261	0.228	0.268	0.241	1.28	9.4 % (15/160)	12.7 % (28/221)	14.5 % (9/62)
Residual sleepiness	Asymptomatic periods, %	0.233	0.291	0.217	0.313	0.279	1.32	7 % (11/158)	10 % (22/220)	11.5 % (7/61)
Schizophrenia	Family history, %	0.235	0.459	0.323	0.402	0.237	1.58	1.9 % (4/208)	3 % (7/234)	4.7 % (3/64)
Hypersexuality	Symptoms during episodes, %	0.257	0.148	0.293	0.144	0.269	1.16	40.8 % (78/191)	48.1 % (115/239)	45.9 % (34/74)
Long (>30 d) episodes, %	General characteristics of KLS	0.278	0.178	0.457	0.125	0.286	1.19	17.6 % (33/188)	21.9 % (51/233)	22.4 % (15/67)
Mean episode duration, d	General characteristics of KLS	0.319	1.34	0.414	1.12			13.83 ± 1.65 (181)	12.85 ± 0.76 (220)	17.99 ± 3.87 (67)
Irritability during episodes	Symptoms during episodes, %	0.336	-0.14	0.0926	-0.259	0.345	0.871	73.4 % (146/199)	74.2 % (178/240)	65.2 % (45/69)
Past depression	Personal history, %	0.351	0.169	0.288	0.2	0.367	1.18	12.5 % (23/184)	18.6 % (44/236)	14.5 % (10/69)
Autoimmune disease	Personal history, %	0.373	-0.284	0.36	-0.295	0.449	0.76	5.8 % (10/171)	5.1 % (12/234)	2.9 % (2/70)
Bipolar disorder	Personal history, %	0.375	-0.475	0.391	-0.468	0.467	0.627	2.1 % (4/190)	2.1 % (5/238)	0 % (0/69)
Schizophrenia	Personal history, %	0.428	0.51	0.365	0.628	0.517	1.65	0.5 % (1/189)	1.3 % (3/238)	1.4 % (1/69)
Family history of KLS	Family history, %	0.432	-0.22	0.0863	-0.496	0.501	0.805	6.7 % (14/208)	6.8 % (16/235)	3.1 % (2/64)
Infection trigger prior to episodes, %	General characteristics of KLS	0.436	-0.113	0.286	-0.161	0.468	0.894	76.2 % (154/202)	69.8 % (169/242)	74.6 % (53/71)
Megaphagia	Symptoms during episodes, %	0.439	-0.1	0.0937	-0.228	0.477	0.905	60 % (120/200)	57.1 % (141/247)	55.4 % (41/74)
Bipolar disorder	Family history, %	0.469	0.229	0.871	0.0531	0.521	1.25	3.4 % (7/208)	5.1 % (12/235)	4.7 % (3/64)
Triggers other than infectious before episodes, %	General characteristics of KLS	0.485	0.11	0.589	-0.091	0.535	1.11	74.2 % (138/186)	79.3 % (188/237)	76.1 % (54/71)
Total or partial amnesia	Symptoms during episodes, %	0.489	0.124	0.502	-0.129	0.538	1.13	82.5 % (160/194)	82.9 % (194/234)	86.8 % (59/68)
Autoimmune diseases	Family history, %	0.502	-0.157	0.112	-0.387	0.569	0.856	9.6 % (20/208)	9.4 % (22/235)	6.2 % (4/64)
Birth difficulties or developmental delay	Personal history, %	0.521	0.134	0.716	0.0791	0.529	1.14	10.4 % (19/183)	11.6 % (26/225)	13.2 % (9/68)
Family history of depression	Family history, %	0.531	-0.106	0.0796	-0.314	0.559	0.9	19.7 % (41/208)	19.1 % (45/235)	15.6 % (10/64)
De-realization	Symptoms during episodes, %	0.578	0.131	0.585	-0.136	0.645	1.14	90.3 % (168/186)	90.9 % (210/231)	92.8 % (64/69)
KLS atypical, %	General characteristics of KLS	0.617	0.0981	0.502	0.136	0.621	1.1	9.5 % (21/220)	12.3 % (32/260)	10.3 % (8/78)
Full return to baseline	Asymptomatic periods, %	0.67	-0.0979	0.733	-0.0815	0.734	0.911	91.3 % (136/149)	86.5 % (179/207)	91.7 % (55/60)
Episodes, number	General characteristics of KLS	0.68	0.735	0.781	0.49			19.07 ± 1.58 (165)	19.8 ± 1.64 (229)	20.54 ± 4.72 (71)
Epworth sleepiness score (0-24)	Asymptomatic periods, %	0.693	0.13	0.655	0.148			5.69 ± 0.36 (148)	5.5 ± 0.31 (199)	6.16 ± 0.63 (56)
Hallucinations or delusions	Symptoms during episodes, %	0.695	-0.0554	0.977	0.00418	0.726	0.947	47.9 % (78/163)	46.4 % (96/207)	45.2 % (28/62)
Apathy	Symptoms during episodes, %	0.749	0.05	0.836	-0.0334	0.816	1.05	73.6 % (148/201)	82.7 % (196/237)	69.6 % (48/69)
Total or partial amnesia	Symptoms during episodes, %	0.826	-0.0334	0.299	-0.165	0.819	0.967	73.5 % (136/185)	72.7 % (157/216)	72.3 % (47/65)
KLS duration, y	General characteristics of KLS	0.864	0.0897	0.875	0.082			7.37 ± 0.56 (166)	7.41 ± 0.49 (232)	7.59 ± 1.17 (70)
Allergy	Personal history, %	0.93	0.0146	0.889	-0.0235	0.936	1.01	21.5 % (35/163)	22.1 % (52/235)	21.7 % (15/69)
Seizures	Personal history, %	0.996	-0.00148	0.955	-0.0175	1	0.999	4.8 % (9/187)	5.5 % (13/237)	4.3 % (3/69)
TRANK1 rs150168018 dosage, %	Genotype							39.696% (235)	46.622% (276)	13.682% (81)
