## Supplementary material for "Kleine Levin syndrome is associated with birth difficulties and genetic variants in the TRANK1 gene loci": Dataset S5

### Sheet: Dataset S5
Dataset S5: Birth Difficulty and developmental delay summary in the KLS cases.
Pregnancy and birth difficulty (type)	Discovery cohort (n=97)	Replication cohort (n=59)
High-risk pregnancy: arterial hypertension, diabetes, preeclampsia, infection, threat of premature delivery	5.1% (5)	8.5% (5)
Induced labor for: preeclampsia, retarded intrauterine growth, hemorrhage secondary to placenta praevia, premature rupture of membranes, failure to initiate labor	6.2% (6)	10.2% (6)
Complication during delivery
-hemorrhage/ detachment	1.03% (1)	5.1% (3)
of placenta praevia
- breech delivery	2.1% (2)	3.4% (2)
- prolonged labor>26 hours	7.2% (7)	10.2% (6)
-forceps/vacuum	11.3% (11)	16.9% (10)
-emergency C-section	8.2% (8)	23.7% (14)
-umbilical cord around the neck	6.2% (6)	8.5% (5)
-severe fetal hypoxemia	6.2% (6)	6.8% (4)
Incubator	6.2% (6)	6.8% (4)
Intensive care	3.1% (3)	1.7% (1)
Prematurity (below 37 weeks)	35.05% (34)	23.7% (14)
Post-mature birth (above 42 weeks)	2.1% (2)	5.1% (3)
Other (including developmental delay)	28.9 % (28)	30.5 % (18)
Difficulties without explanation	13.4% (13)	11.9% (7)
