## Supplementary material for "Kleine Levin syndrome is associated with birth difficulties and genetic variants in the TRANK1 gene loci": Dataset S6

### Sheet: Dataset S6A
Dataset S6A: TRANK1 SNPs in birth year stratified analysis, Fisher’s exact count test was performed for case -control analyses.. Minor *A allele was effect allele
YEAR	SNP	A	B	P	OR	CI.U	CI.L	Case Allele n		Control Allele n		Case N	Controls N	Case Birth Diffculties
								A	B	A	B
1987 or less	rs71947865	G	GGGAGCCA	0.000826433	1.41045	1.72764	1.15014	189	251	1587	2973	220	2280	32.4% (36/111)
1987 or less	rs3732384	C	T	0.00145012	1.38895	1.70152	1.13246	188	252	1594	2968	220	2281
1987 or less	rs6550435	G	T	0.00232397	1.37226	1.68308	1.11741	184	252	1578	2966	218	2272
1988 to 1994	rs71947865	G	GGGAGCCA	0.00739496	1.33533	1.65106	1.07807	163	239	1695	3319	201	2507	41.1% (42/102)
1988 to 1994	rs3732384	C	T	0.00749687	1.32982	1.64423	1.07364	163	239	1701	3317	201	2509
1988 to 1994	rs6550435	G	T	0.00998264	1.32201	1.63581	1.06644	161	239	1687	3311	200	2499
1995 to 2000's	rs6550435	G	T	0.311464	1.11379	1.37309	0.900486	148	306	1489	3429	227	2459	44.4% (40/90)
1995 to 2000's	rs71947865	G	GGGAGCCA	0.338186	1.10746	1.36521	0.895418	148	306	1501	3437	227	2469
1995 to 2000's	rs3732384	C	T	0.338755	1.10493	1.36207	0.893355	148	306	1504	3436	227	2470

### Sheet: Dataset S6B
Dataset S6B: Allelic counts of TRANK1 SNPs in KLS cases compared to each birth year bin, Fisher’s exact count test was performed for case only analyses. Minor A allele was effect allele.
YEAR BIN 1	YEAR BIN 2	SNP	ALLELES		OR	P	95% CI.l		YEAR BIN 2 ALLELES		YEAR BIN 1 ALLELES
			A	B			L	U	A	B	A	B
1995 to 2000's	1987 or less	rs71947865	G	GGGAGCCA	1.556	0.002	1.175	2.064	189	251	148	306
1995 to 2000's	1987 or less	rs3732384	C	T	1.542	0.002	1.164	2.045	188	252	148	306
1995 to 2000's	1987 or less	rs6550435	G	T	1.509	0.004	1.138	2.003	184	252	148	306
1995 to 2000's	1988 to 1994	rs150168018	G	GGGAGCCA	1.41	0.019	1.056	1.883	163	239	148	306
1995 to 2000's	1988 to 1994	rs3732384	C	T	1.41	0.019	1.056	1.883	163	239	148	306
1995 to 2000's	1988 to 1994	rs6550435	G	T	1.392	0.022	1.042	1.861	161	239	148	306
1988 to 1994	1987 or less	rs150168018	G	T	1.104	0.485	0.831	1.467	189	251	163	239
1988 to 1994	1987 or less	rs3732384	G	GGGAGCCA	1.094	0.53	0.824	1.453	188	252	163	239
1988 to 1994	1987 or less	rs6550435	C	T	1.084	0.574	0.815	1.442	184	252	161	239
