## Supplementary material for "Kleine Levin syndrome is associated with birth difficulties and genetic variants in the TRANK1 gene loci": Dataset S8

### Sheet: Dataset S8A
Dataset S8A: TRANK1 SNPs association in KLS cases with birth difficulties compared to controls stratified by discovery and the replication cohort, Fisher’s exact count test was performed. Minor *A allele was effect allele
snp	Minor.Allele.A	Major.Allele.B	Birth Difficulties	pvalue	OR	CI.U	CI.L	Cases Allele N		Controls Allele N		Total.Cases	Total.Controls
								A	B	A	B
rs6550435	G	T	Discovery	0.00231506	1.60838	2.20535	1.17135	87	99	614	1124	93	869
rs3732384	C	T	Discovery	0.00293445	1.60602	2.20201	1.16968	87	99	616	1126	93	871
rs71947865	G	GGGAGCCA	Discovery	0.00293445	1.60602	2.20201	1.16968	87	99	616	1126	93	871
rs6550435	G	T	Replication	0.0908162	1.44287	2.20061	0.942132	50	66	212	404	58	308
rs3732384	C	T	Replication	0.0471664	1.52097	2.30877	0.999057	53	65	217	405	59	311
rs71947865	G	GGGAGCCA	Replication	0.0372461	1.53177	2.32534	1.00605	53	65	216	406	59	311

### Sheet: Dataset S8B
Dataset S8B: TRANK1 SNPs in birth difficulty stratified analysis in the combined discovery and replication cohort, Fisher’s exact count test was performed. Minor *A allele was effect allele
snp	Minor.Allele.A	Major.Allele.B	Birth Difficulties	pvalue	OR	CI.U	CI.L	Cases Allele N		Controls Allele N		Total.Cases	Total.Controls
								A	B	A	B
rs6550435	G	T	Yes	0.000482842	1.54364	1.97681	1.20392	137	165	910	1692	151	1301
rs3732384	C	T	Yes	0.000252625	1.56933	2.00743	1.22547	140	164	923	1697	152	1310
rs71947865	G	GGGAGCCA	Yes	0.000251668	1.5701	2.00848	1.22606	140	164	922	1696	152	1309
rs6550435	G	T	No	0.0491344	1.19212	1.42037	0.999151	237	377	1834	3478	307	2656
rs3732384	C	T	No	0.0612646	1.18043	1.40598	0.989715	238	378	1854	3476	308	2665
rs71947865	G	GGGAGCCA	No	0.0447113	1.19604	1.42442	1.00291	239	377	1845	3481	308	2663
