## Supplementary material for "Kleine Levin syndrome is associated with birth difficulties and genetic variants in the TRANK1 gene loci": Dataset S10

### Sheet: Dataset S10
Dataset S10: Polygenic risk score analysis of KLS follow up sample in relation to other disorders including Bipolar Disorder, Schizophrenia, Circadian chronotype and Excessive daytime sleepiness.
Pheno	Pubmed ID	Threshold	R2	P	Coefficient	Standard.Error	Num_SNP	Comment
Kleine Levin syndrome		5e-08	0.00185623	0.28148	0.789512	0.733065	1
Kleine Levin syndrome		1e-05	0.0027845	0.111232	4.60065	2.88863	13
Kleine Levin syndrome		0.0001	0.00620415	0.0172661	24.415	10.2541	143
Kleine Levin syndrome		0.001	0.0272306	6.02075e-07	139.689	27.9907	904
Kleine Levin syndrome		0.05	0.121594	7.5234e-20	1423.49	156.087	19046
Kleine Levin syndrome		0.1	0.141418	6.37335e-22	2046.24	212.633	30834
Kleine Levin syndrome		0.2	0.14781	2.74888e-22	2864	294.971	48632
Kleine Levin syndrome		0.3	0.145299	5.16506e-22	3361.27	348.501	62085
Kleine Levin syndrome		0.4	0.146847	4.91412e-22	3858.46	399.839	72776
Kleine Levin syndrome		0.5	0.149341	2.01383e-22	4319.41	443.421	81570	Best Score
Kleine Levin syndrome		1	0.147149	3.71764e-22	5392.41	557.147	104626
Bipolar Disorder	31043756	5e-10	0.00231984	0.145382	4.96044	3.40681	2
Bipolar Disorder	31043756	5e-08	0.000602959	0.457921	7.92435	10.6758	15
Bipolar Disorder	31043756	1e-07	0.00161308	0.224801	17.2339	14.1976	24
Bipolar Disorder	31043756	1e-05	0.00431607	0.0473358	79.6872	40.1794	159
Bipolar Disorder	31043756	0.0001	0.00532249	0.0276056	164.643	74.7412	476
Bipolar Disorder	31043756	0.001	0.00160041	0.227076	202.644	167.762	1779
Bipolar Disorder	31043756	0.05	0.00680869	0.0127932	1778.42	714.375	20392	Best Score
Bipolar Disorder	31043756	0.1	0.00331604	0.0820403	1637.26	941.512	31679
Bipolar Disorder	31043756	0.2	0.00319508	0.0878315	2162.19	1266.7	48399
Bipolar Disorder	31043756	0.3	0.00269405	0.116836	2381.69	1518.75	61422
Bipolar Disorder	31043756	0.4	0.00243901	0.135805	2587.01	1734.39	71846
Bipolar Disorder	31043756	0.5	0.00278957	0.110803	3046.53	1910.54	80354
Bipolar Disorder	31043756	1	0.00175562	0.205663	3081.5	2434.85	103610
Schizoprenia	29906448	5e-10	8.0915e-05	0.812599	-2.96546	12.5085	49
Schizoprenia	29906448	5e-08	1.57153e-06	0.971037	-0.765415	21.0816	107
Schizoprenia	29906448	1e-07	1.73703e-05	0.903312	2.76719	22.7792	120
Schizoprenia	29906448	1e-05	5.41977e-05	0.824819	-11.7447	53.0591	410
Schizoprenia	29906448	0.0001	0.000297193	0.60272	-50.5412	97.1026	974
Schizoprenia	29906448	0.001	0.00092019	0.359917	180.488	197.142	2787
Schizoprenia	29906448	0.05	0.00391004	0.0592728	1480.33	784.837	23102
Schizoprenia	29906448	0.1	0.00334203	0.0811375	1775.85	1018.19	34359
Schizoprenia	29906448	0.2	0.00465631	0.0395935	2781.89	1351.77	50704
Schizoprenia	29906448	0.3	0.0048754	0.0352149	3371.26	1600.88	63019
Schizoprenia	29906448	0.4	0.0054474	0.0261227	3999.96	1798.23	72815
Schizoprenia	29906448	0.5	0.00596522	0.0199635	4614	1982.78	81076
Schizoprenia	29906448	1	0.00694807	0.0120073	6268.41	2495.46	103298	Best Score
Chronotype	30696823	5e-10	0.00280015	0.110965	-126.505	79.3698	112	Best Score
Chronotype	30696823	5e-08	0.000923524	0.359448	-130.191	142.066	252
Chronotype	30696823	1e-07	0.000293355	0.605144	-83.6295	161.754	302
Chronotype	30696823	1e-05	6.13503e-07	0.981123	-7.96955	336.828	872
Chronotype	30696823	0.0001	4.28212e-08	0.995012	-3.44267	550.742	1762
Chronotype	30696823	0.001	0.000242665	0.638	470.151	999.263	4187
Chronotype	30696823	0.05	0.00226803	0.150395	4844.12	3368.33	25306
Chronotype	30696823	0.1	0.00150483	0.24123	5235.07	4467.1	37018
Chronotype	30696823	0.2	0.00150404	0.241422	6705.73	5724.34	52246
Chronotype	30696823	0.3	0.00193381	0.184244	9012.09	6787.23	63937
Chronotype	30696823	0.4	0.00225649	0.151545	11002.6	7672.13	73265
Chronotype	30696823	0.5	0.00227492	0.149927	12132.6	8426.67	80957
Chronotype	30696823	1	0.00248148	0.132644	15979.2	10626.2	102782
Excessive Daytime Sleepiness	31409809	5e-10	0.00129756	0.276235	68.808	63.1952	29	Best Score
Excessive Daytime Sleepiness	31409809	5e-08	0.000187505	0.679208	56.5269	136.689	101
Excessive Daytime Sleepiness	31409809	1e-07	0.000335559	0.580084	80.7969	146.037	113
Excessive Daytime Sleepiness	31409809	1e-05	0.000242784	0.638015	150.947	320.839	420
Excessive Daytime Sleepiness	31409809	0.0001	2.95134e-05	0.869608	-87.209	531.257	955
Excessive Daytime Sleepiness	31409809	0.001	2.25904e-05	0.885807	-148.518	1034.16	2655
Excessive Daytime Sleepiness	31409809	0.05	0.000145354	0.715762	1484.57	4077.05	21925
Excessive Daytime Sleepiness	31409809	0.1	4.85266e-05	0.833342	1147.19	5451.96	33750
Excessive Daytime Sleepiness	31409809	0.2	2.4111e-05	0.882087	1074.84	7246.59	49605
Excessive Daytime Sleepiness	31409809	0.3	0.000322486	0.58756	4697.63	8661.22	61804
Excessive Daytime Sleepiness	31409809	0.4	0.000172531	0.691548	3911.67	9859.14	71705
Excessive Daytime Sleepiness	31409809	0.5	0.000234267	0.64384	5025.8	10870.5	79938
Excessive Daytime Sleepiness	31409809	1	0.000175652	0.688893	5557.56	13881.5	102733
LongSleep	30846698	5e-10	0.000799007	0.396084	66.4111	78.2563	5
LongSleep	30846698	5e-08	0.000264897	0.624202	58.5041	119.42	12
LongSleep	30846698	1e-07	0.000503192	0.500045	86.1819	127.787	13
LongSleep	30846698	1e-05	0.000911508	0.362687	404.719	444.621	69
LongSleep	30846698	0.0001	5.07503e-05	0.829655	218.408	1015.17	257
LongSleep	30846698	0.001	4.41808e-06	0.949371	165.305	2603.34	1139
LongSleep	30846698	0.05	0.000486936	0.505208	8345.96	12525.5	17948
LongSleep	30846698	0.1	0.00174659	0.20741	22137.3	17559.3	29696	Best Score
LongSleep	30846698	0.2	0.000518618	0.491569	16130.9	23452.4	46318
LongSleep	30846698	0.3	0.000447665	0.522744	18311.7	28651.4	59115
LongSleep	30846698	0.4	0.000336448	0.579573	18130.1	32725.3	69630
LongSleep	30846698	0.5	0.000416676	0.537523	22435.1	36387.4	78438
LongSleep	30846698	1	0.000373957	0.559153	27615.4	47278.6	103011
Caucasian KLS Discovery		1e-05	9.36396e-06	0.93633	0.187084	2.34199	16
Caucasian KLS Discovery		0.0001	0.00119845	0.318434	6.31981	6.3345	113
Caucasian KLS Discovery		0.001	0.022079	1.14915e-05	80.8364	18.4263	755
Caucasian KLS Discovery		0.05	0.0761177	1.0386e-11	707.245	103.991	16951
Caucasian KLS Discovery		0.1	0.0835136	1.75771e-12	998.424	141.571	27946
Caucasian KLS Discovery		0.2	0.0901438	2.36655e-13	1421.16	193.982	44716
Caucasian KLS Discovery		0.3	0.0943551	7.03157e-14	1795.03	239.744	57955
Caucasian KLS Discovery		0.4	0.0947127	7.00236e-14	2059.13	274.996	68496	Best Score
Caucasian KLS Discovery		0.5	0.0918857	1.80977e-13	2221.24	301.711	77176
Caucasian KLS Discovery		1	0.0906525	2.67833e-13	2832.94	387.562	101333
