## Supplementary material for "Kleine Levin syndrome is associated with birth difficulties and genetic variants in the TRANK1 gene loci": Dataset S11

### Sheet: Dataset S11
Dataset S11: LD hub output containing LD score regression and shared SNP heritability with KLS across phenotypes, the table lists the top traits that share heritability with KLS
trait1	trait2	PMID	Category	ethnicity	rg	se	z	p	h2_obs	h2_obs_se	h2_int	h2_int_se	gcov_int	gcov_int_se
KLS	Bipolar disorder	21926972	psychiatric	European	0.4137	0.1499	2.7607	0.0058	0.4459	0.0383	1.0204	0.0079	0.0236	0.0055
KLS	Depressive symptoms	27089181	psychiatric	European	0.327	0.125	2.6161	0.0089	0.048	0.0037	1.0005	0.0074	-0.0035	0.0047
KLS	Autism spectrum disorder	0	psychiatric	European	-0.433	0.1917	-2.2585	0.0239	0.4125	0.0547	0.977	0.0073	0.0077	0.0048
KLS	Major depressive disorder	22472876	psychiatric	European	0.5047	0.2264	2.2296	0.0258	0.1524	0.0258	1.0148	0.0065	0.0119	0.0052
KLS	Neuroticism	27089181	personality	European	0.1617	0.0957	1.6893	0.0912	0.0898	0.0077	0.9908	0.0128	-0.0078	0.0049
KLS	Number of children ever born	27798627	reproductive	European	0.1912	0.1184	1.6144	0.1064	0.0252	0.002	0.9753	0.0081	-0.002	0.005
KLS	Insomnia	27992416	sleeping	European	0.1957	0.1236	1.5836	0.1133	0.1349	0.0123	1.0024	0.0087	-0.0031	0.0051
KLS	Intelligence	28530673	cognitive	European	-0.1576	0.1005	-1.5677	0.1169	0.1919	0.0105	1.0097	0.009	-0.0045	0.0056
KLS	Age of first birth	27798627	reproductive	European	-0.1391	0.1071	-1.2991	0.1939	0.0632	0.0037	0.953	0.0089	0.0033	0.0053
KLS	Alzheimers disease	24162737	neurological	European	0.2698	0.2288	1.1795	0.2382	0.0471	0.0235	1.0651	0.0331	-0.0044	0.0058
KLS	Anorexia Nervosa	24514567	psychiatric	European	-0.1185	0.1099	-1.0774	0.2813	0.5209	0.0319	0.913	0.0074	0.0105	0.0054
KLS	Sleep duration	27494321	sleeping	European	0.1267	0.126	1.0056	0.3146	0.0559	0.0051	1.0202	0.0079	-0.004	0.0051
KLS	Schizophrenia	25056061	psychiatric	Mixed	0.0666	0.0741	0.8991	0.3686	0.4607	0.0193	1.0577	0.0138	0.0173	0.0073
KLS	Excessive daytime sleepiness	27992416	sleeping	European	0.1036	0.1238	0.8373	0.4024	0.056	0.0053	1.0005	0.0074	-0.0044	0.0049
KLS	Age at Menarche	25231870	reproductive	European	0.064	0.0824	0.7763	0.4375	0.2069	0.0106	0.9473	0.0124	-0.0089	0.0063
KLS	Parkinsons disease	19915575	neurological	European	-0.1242	0.1853	-0.6704	0.5026	0.3943	0.12	1.1254	0.0092	0.0013	0.0042
KLS	Subjective well being	27089181	psychiatric	European	0.0782	0.1236	0.633	0.5267	0.0254	0.0021	0.9994	0.0075	-0.0019	0.0057
KLS	Neo-conscientiousness	21173776	personality	European	-0.1692	0.2813	-0.6014	0.5476	0.0735	0.0306	0.9995	0.0073	0.0095	0.0057
KLS	PGC cross-disorder analysis	23453885	psychiatric	European	0.0571	0.1188	0.4804	0.6309	0.1675	0.014	1.0234	0.0125	0.0259	0.0072
KLS	Insomnia	28604731	sleeping	European	0.0567	0.1259	0.4507	0.6522	0.0484	0.0049	1.0033	0.0077	0.0008	0.0049
KLS	Age at Menopause	26414677	reproductive	European	0.056	0.1246	0.4497	0.6529	0.1359	0.0164	0.9922	0.0153	-0.0022	0.0059
KLS	Neuroticism	24828478	personality	European	-0.0793	0.2032	-0.3905	0.6962	0.0138	0.0035	1.0127	0.0067	0.0015	0.0049
KLS	Amyotrophic lateral sclerosis	27455348	neurological	European	0.0691	0.262	0.2637	0.792	0.0371	0.014	1.0046	0.007	-0.0029	0.0045
KLS	Attention deficit hyperactivity disorder (GC)	27663945	psychiatric	European	-0.0424	0.2742	-0.1546	0.8771	0.0713	0.0303	0.9948	0.0077	-0.002	0.006
KLS	Attention deficit hyperactivity disorder (No GC)	27663945	psychiatric	European	-0.0421	0.2748	-0.1533	0.8781	0.072	0.0308	1.0096	0.0078	-0.0019	0.006
KLS	Attention deficit hyperactivity disorder	20732625	psychiatric	European	-0.0343	0.2545	-0.1347	0.8929	0.2475	0.0939	1.0072	0.0065	0.0053	0.0049
KLS	Chronotype	27494321	sleeping	European	0.0067	0.0967	0.0695	0.9446	0.1018	0.0062	1.0167	0.0087	-0.0007	0.0054
KLS	Neo-openness to experience	21173776	personality	European	-0.0022	0.234	-0.0094	0.9925	0.1104	0.026	0.9911	0.0066	-0.0009	0.0059
