## Supplementary material for "Kleine Levin syndrome is associated with birth difficulties and genetic variants in the TRANK1 gene loci": Dataset S12

### Sheet: Dataset S12
Dataset S12: Top 2 enriched pathways in a MAGMA based gene set enrichment analysis was carried out using A total of 5346 sets including curated gene sets, KEGG pathways, Reactome pathways and GO biological processes derived from msigdb6.1 were used. Genomic coordinates in hg19/GRCh37.
GENE.SET	GENE.SYM	CHR	START	STOP	NSNPS	ZSTAT	P
REACTOME_CIRCADIAN_REPRESSION_OF_EXPRESSION_BY_REV_ERBA	ARNTL	11	13298325	13409813	170	1.1598	0.10354
REACTOME_CIRCADIAN_REPRESSION_OF_EXPRESSION_BY_REV_ERBA	CREBBP	16	3774055	3931121	47	-1.5794	0.93244
REACTOME_CIRCADIAN_REPRESSION_OF_EXPRESSION_BY_REV_ERBA	EP300	22	41487614	41577081	94	1.0825	0.11806
REACTOME_CIRCADIAN_REPRESSION_OF_EXPRESSION_BY_REV_ERBA	NPAS2	2	101435613	101614289	404	1.9545	0.019045
REACTOME_CIRCADIAN_REPRESSION_OF_EXPRESSION_BY_REV_ERBA	PPARA	22	46545458	46640653	76	2.9436	0.0012067
REACTOME_CIRCADIAN_REPRESSION_OF_EXPRESSION_BY_REV_ERBA	MED1	17	37559538	37608527	64	1.2023	0.097886
REACTOME_CIRCADIAN_REPRESSION_OF_EXPRESSION_BY_REV_ERBA	RORA	15	60779483	61522502	1500	1.2406	0.074301
REACTOME_CIRCADIAN_REPRESSION_OF_EXPRESSION_BY_REV_ERBA	RXRA	9	137217316	137333431	13	1.3154	0.083627
REACTOME_CIRCADIAN_REPRESSION_OF_EXPRESSION_BY_REV_ERBA	SMARCD3	7	150935059	150975231	74	0.70691	0.2109
REACTOME_CIRCADIAN_REPRESSION_OF_EXPRESSION_BY_REV_ERBA	NCOA3	20	46129601	46286621	273	0.17954	0.38704
REACTOME_CIRCADIAN_REPRESSION_OF_EXPRESSION_BY_REV_ERBA	NCOA1	2	24713919	24994571	377	1.4926	0.053825
REACTOME_CIRCADIAN_REPRESSION_OF_EXPRESSION_BY_REV_ERBA	HDAC3	5	140999443	141017423	13	0.3391	0.33952
REACTOME_CIRCADIAN_REPRESSION_OF_EXPRESSION_BY_REV_ERBA	NR1D1	17	38248037	38257978	13	0.72866	0.20821
REACTOME_CIRCADIAN_REPRESSION_OF_EXPRESSION_BY_REV_ERBA	CLOCK	4	56293068	56414076	329	0.92628	0.14627
REACTOME_CIRCADIAN_REPRESSION_OF_EXPRESSION_BY_REV_ERBA	NCOR1	17	15932408	16119874	164	-0.74929	0.73503
REACTOME_CIRCADIAN_REPRESSION_OF_EXPRESSION_BY_REV_ERBA	NCOA2	8	71020997	71317062	345	3.0451	0.00081164
REACTOME_CIRCADIAN_REPRESSION_OF_EXPRESSION_BY_REV_ERBA	PPARGC1A	4	23792644	24475394	1366	1.3342	0.063147
REACTOME_CIRCADIAN_REPRESSION_OF_EXPRESSION_BY_REV_ERBA	NCOA6	20	33301578	33414433	130	0.51698	0.26684
REACTOME_CIRCADIAN_REPRESSION_OF_EXPRESSION_BY_REV_ERBA	TBL1XR1	3	176737542	176916048	350	1.2118	0.091738
REACTOME_CIRCADIAN_REPRESSION_OF_EXPRESSION_BY_REV_ERBA	ELOVL3	10	103985143	103990346	4	-1.5984	0.93394
REACTOME_CIRCADIAN_REPRESSION_OF_EXPRESSION_BY_REV_ERBA	TGS1	8	56684791	56739007	99	-0.38117	0.61365
REACTOME_RORA_ACTIVATES_CIRCADIAN_EXPRESSION	ARNTL	11	13298325	13409813	170	1.1598	0.10354
REACTOME_RORA_ACTIVATES_CIRCADIAN_EXPRESSION	CPT1A	11	68521088	68612878	120	0.8757	0.16618
REACTOME_RORA_ACTIVATES_CIRCADIAN_EXPRESSION	CREBBP	16	3774055	3931121	47	-1.5794	0.93244
REACTOME_RORA_ACTIVATES_CIRCADIAN_EXPRESSION	EP300	22	41487614	41577081	94	1.0825	0.11806
REACTOME_RORA_ACTIVATES_CIRCADIAN_EXPRESSION	NPAS2	2	101435613	101614289	404	1.9545	0.019045
REACTOME_RORA_ACTIVATES_CIRCADIAN_EXPRESSION	PPARA	22	46545458	46640653	76	2.9436	0.0012067
REACTOME_RORA_ACTIVATES_CIRCADIAN_EXPRESSION	MED1	17	37559538	37608527	64	1.2023	0.097886
REACTOME_RORA_ACTIVATES_CIRCADIAN_EXPRESSION	RORA	15	60779483	61522502	1500	1.2406	0.074301
REACTOME_RORA_ACTIVATES_CIRCADIAN_EXPRESSION	RXRA	9	137217316	137333431	13	1.3154	0.083627
REACTOME_RORA_ACTIVATES_CIRCADIAN_EXPRESSION	SMARCD3	7	150935059	150975231	74	0.70691	0.2109
REACTOME_RORA_ACTIVATES_CIRCADIAN_EXPRESSION	SREBF1	17	17713663	17741331	28	0.52031	0.26767
REACTOME_RORA_ACTIVATES_CIRCADIAN_EXPRESSION	NCOA3	20	46129601	46286621	273	0.17954	0.38704
REACTOME_RORA_ACTIVATES_CIRCADIAN_EXPRESSION	NCOA1	2	24713919	24994571	377	1.4926	0.053825
REACTOME_RORA_ACTIVATES_CIRCADIAN_EXPRESSION	HDAC3	5	140999443	141017423	13	0.3391	0.33952
REACTOME_RORA_ACTIVATES_CIRCADIAN_EXPRESSION	NR1D1	17	38248037	38257978	13	0.72866	0.20821
REACTOME_RORA_ACTIVATES_CIRCADIAN_EXPRESSION	CLOCK	4	56293068	56414076	329	0.92628	0.14627
REACTOME_RORA_ACTIVATES_CIRCADIAN_EXPRESSION	NCOR1	17	15932408	16119874	164	-0.74929	0.73503
REACTOME_RORA_ACTIVATES_CIRCADIAN_EXPRESSION	NCOA2	8	71020997	71317062	345	3.0451	0.00081164
REACTOME_RORA_ACTIVATES_CIRCADIAN_EXPRESSION	PPARGC1A	4	23792644	24475394	1366	1.3342	0.063147
REACTOME_RORA_ACTIVATES_CIRCADIAN_EXPRESSION	NCOA6	20	33301578	33414433	130	0.51698	0.26684
REACTOME_RORA_ACTIVATES_CIRCADIAN_EXPRESSION	TBL1XR1	3	176737542	176916048	350	1.2118	0.091738
REACTOME_RORA_ACTIVATES_CIRCADIAN_EXPRESSION	TGS1	8	56684791	56739007	99	-0.38117	0.61365
