## Supplementary material for "Kleine Levin syndrome is associated with birth difficulties and genetic variants in the TRANK1 gene loci": Dataset S13

### Sheet: Dataset S13A
Dataset S13A: The KLS cases and families (n=32) used in the exome sequencing studies. Controls were dervied from 1000 genomes phase 3.
EXOME.ID	Pedigree ID	relationship	Dx	Gender	Race self ascertained
KLS_Exome_1	KLS family1-1	relative	KLS Proband	F	Caucasian
KLS_Exome_2	KLS family1-2	relative	KLS	M	Caucasian
KLS_Exome_3	KLS family1-3	relative	KLS	M	Caucasian
KLS_Exome_4	KLS family2-1	relative	KLS Proband	F	Jewish
KLS_Exome_5	KLS family2-2	relative	KLS	M	Jewish
KLS_Exome_6	Sporadic typical KLS		KLS Proband	F	Caucasian
KLS_Exome_7	Sporadic typical KLS		KLS Proband	F	Caucasian Jewish Ashkenazhi
KLS_Exome_8	Sporadic typical KLS		KLS Proband	M	Caucasian
KLS_Exome_9	KLS family3-1	relative	KLS Proband	M	Jewish - Ashkenazi
KLS_Exome_10	KLS family3-2	relative	KLS	M	Jewish - Ashkenazi
KLS_Exome_11	KLS family4-1	relative	KLS Proband	F	Caucasian
KLS_Exome_12	KLS family5-1	relative	KLS Proband	M	Caucasian
KLS_Exome_13	KLS family5-2	relative	KLS	M	Caucasian
KLS_Exome_14	KLS family3-3	relative	KLS	M	Jewish - Ashkenazi
KLS_Exome_15	KLS family6	relative	KLS Proband	F	Caucasian
KLS_Exome_16	KLS family7-1	monozygous twins	KLS	F	Caucasian
KLS_Exome_17	KLS family7-2	monozygous twins	KLS Proband	F	Caucasian
KLS_Exome_18	KLS family8-1	relative	KLS	F	Caucasian
KLS_Exome_19	KLS family8-2	relative	KLS Proband	F	Caucasian
KLS_Exome_20	KLS family4-2	relative	KLS	M	Maghreb
KLS_Exome_21	KLS family9-1	monozygous twins	KLS	M	Caucasian
KLS_Exome_22	KLS family9-2	monozygous twins	KLS Proband	M	Caucasian
KLS_Exome_23	KLS family10-1	relative	KLS Proband	M	Caucasian
KLS_Exome_24	KLS family10-2	relative	KLS	M	Caucasian
KLS_Exome_25	KLS family11-1	relative	KLS Proband	M	Caucasian
KLS_Exome_26	KLS family11-2	relative	KLS	M	Caucasian
KLS_Exome_27	KLS family12-1	monozygous twins	KLS Proband	M	Caucasian
KLS_Exome_28	KLS family12-2	monozygous twins	KLS	M	Caucasian
KLS_Exome_29	KLS family13-1	relative	KLS Proband	M	Caucasian
KLS_Exome_30	KLS family13-2	relative	KLS	M	Caucasian
KLS_Exome_31	KLS family14-1	relative	KLS Proband	M	Jewish - Other
KLS_Exome_32	KLS family14-2	relative	KLS	M	Jewish - Ashkenazi

### Sheet: Dataset S13B
Dataset S13B: Frequency and burden of all LMOD3 gene variants derived from whole exome sequencing in 17 KLS Probands/sporadic cases and 286 European controls. Genomic coordinates in hg19/GRCh37.
LOCUS	POS GrCh37	ALIAS	CASE:CONTROL	FUNC
LMOD3	chr3:69158262	G/T	00:01:00	missense
LMOD3	chr3:69167851 (p552H)	G/T	00:06:00	missense
LMOD3	chr3:69168170	A/G	00:01:00	missense
LMOD3	chr3:69168316	T/C	00:01:00	missense
LMOD3	chr3:69168628 (pG293D)	C/T	01:05:00	missense
LMOD3	chr3:69169019	C/T	00:01:00	missense
LMOD3	chr3:69169035	G/C	00:01:00	missense
LMOD3	chr3:69169038..69169041	GTCA/G	00:01:00	codon-deletion
LMOD3	chr3:69169080 (pE142D)	T/G	00:01:00	missense
LMOD3	chr3:69171290 (p.R83H)	C/T	03:13:00	missense
LMOD3	chr3:69171496	G/A	00:01:00	silent
LMOD3	chr3:69171496..69171499	GAGA/G	01:16:00	codon-deletion
Case Burden = 5; Control Burden = 48; P=0.13
Frequency and burden of selected LMOD3 gene variants defined in Al Shareef et al 2018 and compared to allelic counts from whole exome sequencing in 17 KLS cases (probands & sporadic cases) and 286 European controls
variant:pos	AminoMut	Al Shareef et al CaseFreq	Al Shareef et al Comment	GnomAD Eur Control	Current Study minor alleles		Allelic OR	P value
					Cases % (n)	Controls % (n)
rs35740823:69171290	p.R83H	0.07 (3/42)	Eur KLS	0.03	0.08 (3)	0.02 (14)	3.84	0.06
rs111848977:69169080	p.E142D	0.08 (7/87)	Saudi Family (4/4 KLS): 2/45 UK	0.001561	0	0.001 (1)
rs145387235	p.P552H	0.07 (3/42)	Eur KLS	0.01729	0	0.01 (7)
rs766914327	p.K282E	0.07 (3/42)	Eur KLS	4.016e-06	Not Found	Not Found
rs111797345	p.G293D	0.04 (2/45)	UK KLS	0.01602	0.02 (1)	0.008 (5)	3.424	0.293
Lack of association of rs35740823 in 152 KLS cases versus controls (imputed from genotyping arrays to 1000 genomes phase3 in the European origin subset ) replication cohort)*
variant	impute quality score	AminoMut	Current Study		Allelic OR*	P value*
			MAF 152 Cases	MAF 478 Controls
rs35740823:69171290:C:T	0.973	p.R83H	0.048	0.044	1.1	0.77
*Adjusted by PCAs
